# Variation in price of cardiovascular and diabetes medicine in Indonesia, and relationship with quality: a mixed methods study in East Java

**DOI:** 10.1101/2022.11.24.22282722

**Authors:** Elizabeth Pisani, Aksari Dewi, Anna Palagyi, Devarsety Praveen, Bachtiar Rifai Pratita Ihsan, Ayuk Lawuningtyas Hariadini, Diana Lyrawati, Sujarwoto, Asri Maharani, Gindo Tampubolon, Anushka Patel

## Abstract

Lower-middle income Indonesia, the world’s fourth most populous country, has struggled to contain costs in its mandatory, single-payer public health insurance system since the system’s inception in 2014. Public procurement policies radically reduced prices of most medicines in public facilities and the wider market. However, professional associations and the press have questioned the quality of these low-cost, unbranded generic medicines.

We collected 204 samples of 4 cardiovascular and 1 antidiabetic medicine from health facilities and retail outlets in East Java. We collected amlodipine, captopril, furosemide, simvastatin and glibenclamide, sampling to reflect patients’ likelihood of exposure to specific brands and outlets. We recorded sales prices and maximum retail prices, and tested medicines for dissolution and percent of labelled content, using high-performance liquid chromatography. We conducted in-depth interviews with supply chain actors.

All samples, including those provided free in public facilities, met quality specifications.

Most manufacturers make both branded and unbranded medicines. Retail prices varied widely. The median ratio of price to the lowest price for an equivalent product was 5.1, and a few brands sold for over 100 times the minimum price. Prices also varied between outlets for identical products, as retail pharmacies set prices to maximize profit. Since very low-cost medicines were universally available and of good quality, we believe richer patients who chose to buy branded products effectively protected medicine quality for poorer patients in Indonesia, because manufacturers cross-subsidize between branded and unbranded versions of the same medicine.
