## Supplemental Table 1: xlsx format for "Variation in price of cardiovascular and diabetes medicine in Indonesia, and relationship with quality: a mixed methods study in East Java"

### Sheet: Sheet1
Supplementary Table 2: Details of medicine prices, by medicine and dosage
	Prices in Indonesian Rupiah					Prices in US$
	Lowest	25th percentile	Median	75th percentile	Highest	Lowest	25th percentile	Median	75th percentile	Highest	# samples
	Branded
Amlodipine 5mg	450	500	1000	1500	8145	0.0313152	0.0347947	0.0695894	0.104384	0.566806	19
Amlodipine 10mg	500	1000	1664	12000	12650	0.0347947	0.0695894	0.115797	0.835073	0.880306	16
Captopril 15mg	250	375	425	631.55	1500	0.0173974	0.026096	0.0295755	0.0439492	0.104384	8
Glibenclamide 5m	190	250	300	1500	5400	0.013222	0.0173974	0.0208768	0.104384	0.375783	9
Furosemide 40mg	250	300	375	1300	6368.5	0.0173974	0.0208768	0.026096	0.0904662	0.44318	11
Simvastatin 10mg	300	575	750	1512.5	5800	0.0208768	0.0400139	0.0521921	0.105254	0.403619	14
Simvastatin 20mg	600	600	800	1833.33	4000	0.0417537	0.0417537	0.0556715	0.127581	0.278358	5
	Unbranded
Amlodipine 5mg	60.5	400	500	550	1666.67	0.00421016	0.0278358	0.0347947	0.0382742	0.115982	29
Amlodipine 10mg	108.9	500	600	750	1300	0.00757829	0.0347947	0.0417537	0.0521921	0.0904662	21
Captopril 12.5mg	72.6	200	200	200	250	0.00505219	0.0139179	0.0139179	0.0139179	0.0173974	5
Captopril 15mg	128.8	200	200	300	500	0.00896312	0.0139179	0.0139179	0.0208768	0.0347947	7
Glibenclamide 5m	130.875	200	300	500	500	0.00910752	0.0139179	0.0208768	0.0347947	0.0347947	11
Furosemide 40mg	90.2	250	300	400	700	0.00627697	0.0173974	0.0208768	0.0278358	0.0487126	9
Simvastatin 10mg	128.575	400	500	600	1000	0.00894746	0.0278358	0.0347947	0.0417537	0.0695894	14
Simvastatin 20mg	238.7	800	1000	1003	1500	0.016611	0.0556715	0.0695894	0.0697982	0.104384	17
